# Disease waves of SARS-CoV-2 in Iran closely mirror global pandemic trends

**DOI:** 10.1101/2021.10.23.21265086

**Authors:** Zohreh Fattahi, Marzieh Mohseni, Maryam Beheshtian, Ali Jafarpour, Khadijeh Jalalvand, Fatemeh Keshavarzi, Hanieh Behravan, Fatemeh Ghodratpour, Farzane Zare Ashrafi, Marzieh Kalhor, Maryam Azad, Mahdieh Koshki, Azam Ghaziasadi, Mohamad Soveyzi, Alireza Abdollahi, Seyed Jalal Kiani, Angila Ataei-Pirkooh, Iman Rezaeiazhar, Farah Bokharaei-Salim, Mohammad Reza Haghshenas, Farhang Babamahmoodi, Zakiye Mokhames, Alireza Soleimani, Zohreh Elahi, Masood Ziaee, Davod Javanmard, Shokouh Ghafari, Akram Ezani, Alireza AnsariMoghaddam, Fariba Shahraki-Sanavi, Seyed Mohammad HashemiShahri, Azarakhsh Azaran, Farid Yousefi, Afagh Moattari, Mohsen Moghadami, Hamed Fakhim, Behrooz Ataei, Elahe Nasri, Vahdat Poortahmasebi, Mojtaba Varshochi, Ali Mojtahedi, Farid Jalilian, Mohammad khazeni, Abdolvahab Moradi, Alijan Tabarraei, Ahmad Piroozmand, Yousef Yahyapour, Masoumeh Bayani, Fatemeh Tavangar, Mahmood Yaghoubi, Fariba Keramat, Mahsa Tavakoli, Tahmineh Jalali, Mohammad Hassan Pouriayevali, Mostafa Salehi-Vaziri, Hamid Reza Khorram Khorshid, Reza Najafipour, Reza Malekzadeh, Kimia Kahrizi, Seyed Mohammad Jazayeri, Hossein Najmabadi

## Abstract

SARS-CoV-2 genome surveillance projects provide a good measure of transmission and monitor the circulating SARS-CoV-2 variants at regional and global scales. Iran is one of the most affected countries still involved with the virus circulating in at least five significant disease waves, as of September 2021. Complete genome sequencing of 50 viral isolates in an early phase of outbreak in Iran, shed light on the origins and circulating lineages at that time. As part of a genomic surveillance program, we provided an additional 319 complete genomes from October 2020 onwards. The current study is the report of complete SARS-CoV-2 genome sequences of Iran in the March 2020-May 2021 time interval. We aimed to characterize the genetic diversity of SARS-CoV-2 in Iran over one year.

Overall, 35 different lineages and 8 clades were detected. Temporal dynamics of the prominent SARS-CoV-2 clades/lineages circulating in Iran is comparable to the global perspective and introduces the 19A clade (B.4) dominating the first disease wave, followed by 20A (B.1.36), 20B (B.1.1.413), 20I (B.1.1.7) clades, dominating second, third and fourth disease waves, respectively. We observed a mixture of circulating 20A (B.1.36), 20B (B.1.1.413), 20I (B.1.1.7) clades in winter 2021, paralleled in a diminishing manner for 20A/20B and a growing rise for 20I, eventually prompting the 4^th^ outbreak peak. Furthermore, our study provides evidence on the entry of the Delta variant in April 2021, leading to the 5^th^ disease wave in summer 2021.

Three lineages are highlighted as hallmarks of SARS-CoV-2 outbreak in Iran; B4, dominating early periods of the epidemic, B.1.1.413 (specific B.1.1 lineage carrying a combination of [D138Y-S477N-D614G] spike mutations) in October 2020-February 2021, and the co-occurrence of [I100T-L699I] spike mutations in half of B.1.1.7 sequences mediating the fourth peak.

Continuous monthly monitoring of SARS-CoV-2 genome mutations led to the detection of 1577 distinct nucleotide mutations, in which the top recurrent mutations were D614G, P323L, R203K/G204R, 3037C>T, and 241C>T; the renowned combination of mutations in G and GH clades. The most frequent spike mutation is D614G followed by 13 other frequent mutations based on the prominent circulating lineages; B.1.1.7 (H69_V70del, Y144del, N501Y, A570D, P681H, T716I, S982A, D1118H, I100T, and L699I), B.1.1.413 (D138Y, S477N) and B.1.36 (I210del).

In brief, mutation surveillance in this study provided a real-time comprehensive picture of the SARS-CoV-2 mutation profile in Iran, which is beneficial for evaluating the magnitude of the epidemic and assessment of vaccine and therapeutic efficiency in this population.
