## Supplementary material for "Disease waves of SARS-CoV-2 in Iran closely mirror global pandemic trends": Table S2

### Sheet: Sheet1
No.	Sample Code	Collection Date	Pangolin v3.1.7	NexClade v.1.5.2	Number of NT mutations	Spike mutations	NT mutations	CDS AA mutations	Location	Gender	Patient age	Patient status	Specimen	Submiting Laboratory
1	hCoV-19_Iran_2020-07-4	2020-07	B.1.9.5	20A	12	S:D614G (23403A>G)	241C>T, 3037C>T, 7765C>T, 9469A>G, 14408C>T, 17690C>T, 18877C>T, 23403A>G, 25563G>T, 28280G>T, 28432C>T, 28975G>T	ORF1ab:P4715L (14408C>T), ORF1ab:S5809L (17690C>T), ORF1b:P314L (14408C>T), ORF1b:S1408L (17690C>T), S:D614G (23403A>G), ORF3a:Q57H (25563G>T), N:D3Y (28280G>T), N:M234I (28975G>T), ORF9b:S50L (28432C>T)	Asia / Iran / Gilan	Female	unknown	Outpatient	Throat swab	National Influenza Center, Virology Department
2	hCoV-19_Iran_2020-07-5	2020-07	B.1.36	20A	11	S:I210del (22190_22192delATT), S:D614G (23403A>G)	241C>T, 3037C>T, 8320C>T, 14408C>T, 18877C>T, 22190_22192delATT, 22444C>T, 23403A>G, 25563G>T, 26735C>T, 28854C>T	ORF1ab:P4715L (14408C>T), ORF1b:P314L (14408C>T), S:I210del (22190_22192delATT), S:D614G (23403A>G), ORF3a:Q57H (25563G>T), N:S194L (28854C>T), ORF14:Q41* (28854C>T)	Asia / Iran / Tehran / Abmangol	Male	40-50 yrs	Recovered	Sputum	COVID-19 National Reference
3	hCoV-19_Iran_2020-07-6	2020-07	B.1	20A	12	S:D614G (23403A>G)	241C>T, 3037C>T, 6706C>T, 9430C>T, 14408C>T, 14505T>C, 16938A>T, 17104C>T, 18060C>T, 20268A>G, 23403A>G, 29734G>C	ORF1ab:P4715L (14408C>T), ORF1ab:H5614Y (17104C>T), ORF1b:P314L (14408C>T), ORF1b:H1213Y (17104C>T), S:D614G (23403A>G)	Asia / Iran / Gilan	Male	unknown	Outpatient	Throat swab	National Influenza Center, Virology Department
4	hCoV-19_Iran_2020-07-7	2020-07	B.1	20A	12	S:D614G (23403A>G)	241C>T, 3037C>T, 6706C>T, 9430C>T, 14408C>T, 14505T>C, 16938A>T, 17104C>T, 18060C>T, 20268A>G, 23403A>G, 29734G>C	ORF1ab:P4715L (14408C>T), ORF1ab:H5614Y (17104C>T), ORF1b:P314L (14408C>T), ORF1b:H1213Y (17104C>T), S:D614G (23403A>G)	Asia / Iran / Gilan	Male	unknown	Outpatient	Throat swab	National Influenza Center, Virology Department
5	hCoV-19_Iran_2020-07-8	2020-07	B.4.8	19A	15	S:D614G (23403A>G)	1397G>A, 4784C>T, 5544C>T, 11083G>T, 11991A>G, 17139T>A, 21087T>C, 23403A>G, 25726G>T, 26059A>G, 28297T>C, 28688T>C, 28932C>T, 29706G>T, 29742G>T	ORF1ab:V378I (1397G>A), ORF1ab:L1507F (4784C>T), ORF1ab:T1760I (5544C>T), ORF1ab:L3606F (11083G>T), ORF1ab:E3909G (11991A>G), ORF1a:V378I (1397G>A), ORF1a:L1507F (4784C>T), ORF1a:T1760I (5544C>T), ORF1a:L3606F (11083G>T), ORF1a:E3909G (11991A>G), S:D614G (23403A>G), ORF3a:V112F (25726G>T), ORF3a:T223A (26059A>G), N:A220V (28932C>T), ORF9b:I5T (28297T>C), ORF14:L67F (28932C>T)	Asia / Iran / Karaj	Female	50-60 yrs	unknown	Oropharyngeal swab	Centogene
6	hCoV-19_Iran_2020-08-1	2020-08	B.1.36.7	20A	15	S:L5F (21575C>T), S:I210del (22190_22192delATT), S:D614G (23403A>G), S:F1256L (25330T>A)	241C>T, 3037C>T, 5574A>C, 11211A>G, 12781C>T, 14408C>T, 18877C>T, 21575C>T, 22190_22192delATT, 22444C>T, 23403A>G, 25330T>A, 25563G>T, 26735C>T, 28854C>T	ORF1ab:Y1770S (5574A>C), ORF1ab:Y3649C (11211A>G), ORF1ab:P4715L (14408C>T), ORF1a:Y1770S (5574A>C), ORF1a:Y3649C (11211A>G), ORF1b:P314L (14408C>T), S:L5F (21575C>T), S:I210del (22190_22192delATT), S:D614G (23403A>G), S:F1256L (25330T>A), ORF3a:Q57H (25563G>T), N:S194L (28854C>T), ORF14:Q41* (28854C>T)	Asia / Iran / Tehran	Female	unknown	Hospitalized	Throat swab	National Influenza Center, Virology Department
7	hCoV-19_Iran_2020-08-2	2020-08	B.1.9.5	20A	14	S:D614G (23403A>G	210G>T, 241C>T, 3037C>T, 7765C>T, 9469A>G, 14408C>T, 15213A>G, 17690C>T, 18877C>T, 23403A>G, 25563G>T, 28280G>T, 28432C>T, 28975G>T	ORF1ab:P4715L (14408C>T), ORF1ab:S5809L (17690C>T), ORF1b:P314L (14408C>T), ORF1b:S1408L (17690C>T), S:D614G (23403A>G), ORF3a:Q57H (25563G>T), N:D3Y (28280G>T), N:M234I (28975G>T), ORF9b:S50L (28432C>T)	Asia / Iran / Gilan	Male	unknown	Outpatient	Throat swab	National Influenza Center, Virology Department
8	hCoV-19_Iran_2020-08-3	2020-08	B.1.36	20A	15	S:I210del (22190_22192delATT), S:D614G (23403A>G)	241C>T, 3037C>T, 6601A>G, 14408C>T, 15352C>T, 18877C>T, 22190_22192delATT, 22444C>T, 23403A>G, 25445G>T, 25563G>T, 26735C>T, 28310C>A, 28854C>T, 29449G>T	ORF1ab:P4715L (14408C>T), ORF1ab:L5030F (15352C>T), ORF1b:P314L (14408C>T), ORF1b:L629F (15352C>T), S:I210del (22190_22192delATT), S:D614G (23403A>G), ORF3a:G18V (25445G>T), ORF3a:Q57H (25563G>T), N:P13T (28310C>A), N:S194L (28854C>T), ORF9b:H9Q (28310C>A), ORF14:Q41* (28854C>T)	Asia / Iran / Gilan	Male	unknown	Outpatient	Throat swab	National Influenza Center, Virology Department
9	hCoV-19_Iran_2020-08-4	2020-08	B.1.36	20A	13	S:I210del (22190_22192delATT), S:D614G (23403A>G)	241C>T, 1719G>T, 3037C>T, 11991A>G, 14408C>T, 18877C>T, 22190_22192delATT, 22444C>T, 23403A>G, 25563G>T, 25797C>A, 26735C>T, 28854C>T	ORF1ab:S485I (1719G>T), ORF1ab:E3909G (11991A>G), ORF1ab:P4715L (14408C>T), ORF1a:S485I (1719G>T), ORF1a:E3909G (11991A>G), ORF1b:P314L (14408C>T), S:I210del (22190_22192delATT), S:D614G (23403A>G), ORF3a:Q57H (25563G>T), N:S194L (28854C>T), ORF14:Q41* (28854C>T)	Asia / Iran / Gilan	Female	unknown	Outpatient	Throat swab	National Influenza Center, Virology Department
10	hCoV-19_Iran_2020-08-5	2020-08	B.4.8	19A	19	S:D614G (23403A>G)	1397G>A, 2232C>T, 4784C>T, 5544C>T, 6385C>T, 10340C>T, 11083G>T, 17139T>A, 17140G>T, 21087T>C, 23403A>G, 25726G>T, 26059A>G, 28297T>C, 28688T>C, 28747G>T, 28932C>T, 29250C>T, 29742G>T	ORF1ab:V378I (1397G>A), ORF1ab:A656V (2232C>T), ORF1ab:L1507F (4784C>T), ORF1ab:T1760I (5544C>T), ORF1ab:P3359S (10340C>T), ORF1ab:L3606F (11083G>T), ORF1ab:A5626S (17140G>T), ORF1a:V378I (1397G>A), ORF1a:A656V (2232C>T), ORF1a:L1507F (4784C>T), ORF1a:T1760I (5544C>T), ORF1a:P3359S (10340C>T), ORF1a:L3606F (11083G>T), ORF1b:A1225S (17140G>T), S:D614G (23403A>G), ORF3a:V112F (25726G>T), ORF3a:T223…	Asia / Iran / Gilan	Male	unknown	Hospitalized	Throat swab	National Influenza Center, Virology Department
11	hCoV-19_Iran_2020-08-6	2020-08	B.1.1	20B	11	S:D614G (23403A>G)	241C>T, 3037C>T, 8950C>T, 10537C>T, 14408C>T, 16762C>T, 23403A>G, 26153G>T, 28881G>A, 28882G>A, 28883G>C	ORF1ab:P4715L (14408C>T), ORF1ab:L5500F (16762C>T), ORF1b:P314L (14408C>T), ORF1b:L1099F (16762C>T), S:D614G (23403A>G), ORF3a:G254V (26153G>T), N:R203K (28881G>A 28882G>A), N:G204R (28883G>C), ORF14:G50N (28881G>A 28882G>A 28883G>C)	Asia / Iran / Gilan	Male	unknown	Hospitalized	Throat swab	National Influenza Center, Virology Department
12	hCoV-19_Iran_2020-09-1	2020-09	B.1.36	20A	16	S:I210del (22190_22192delATT), S:D614G (23403A>G)	241C>T, 2232C>T, 3037C>T, 12644A>G, 14408C>T, 14638G>T, 18877C>T, 21034C>T, 22190_22192delATT, 22444C>T, 23403A>G, 25563G>T, 25797C>A, 26211G>T, 26735C>T, 28854C>T	ORF1ab:A656V (2232C>T), ORF1ab:I4127V (12644A>G), ORF1ab:P4715L (14408C>T), ORF1ab:A4792S (14638G>T), ORF1ab:L6924F (21034C>T), ORF1a:A656V (2232C>T), ORF1a:I4127V (12644A>G), ORF1b:P314L (14408C>T), ORF1b:A391S (14638G>T), ORF1b:L2523F (21034C>T), S:I210del (22190_22192delATT), S:D614G (23403A>G), ORF3a:Q57H (25563G>T), N:S194L (28854C>T), ORF14:Q41* (28854C>T)	Asia / Iran / Qom	Male	unknown	Hospitalized	Throat swab	National Influenza Center, Virology Department
13	hCoV-19_Iran_2020-09-2	2020-09	B.1.36	20A	13	S:D614G (23403A>G)	241C>T, 3037C>T, 3583C>T, 5310C>T, 14408C>T, 18877C>T, 22190delA, 22191T>A, 22444C>T, 23403A>G, 25563G>T, 26735C>T, 28854C>T	ORF1ab:T1682I (5310C>T), ORF1ab:P4715L (14408C>T), ORF1a:T1682I (5310C>T), ORF1b:P314L (14408C>T), S:D614G (23403A>G), ORF3a:Q57H (25563G>T), N:S194L (28854C>T), ORF14:Q41* (28854C>T)	Asia / Iran	Male	20-30 yrs	Hospitalized	unknown	National Reference Laboratory for COVID-19, Pasteur Institute of Iran
14	hCoV-19_Iran_2020-09-3	2020-09	B.1.36	20A	18	S:L54F (21724G>T), S:D614G (23403A>G)	203C>T, 241C>A, 364C>A, 1267C>T, 1274G>T, 6525C>T, 6813C>T, 9200_9208delTTTGATTCT, 9209G>A, 11211A>G, 14408C>T, 16586C>G, 20869G>T, 21724G>T, 22444C>T, 23403A>G, 25563G>T, 28854C>T	ORF1ab:D33E (364C>A), ORF1ab:V337F (1274G>T), ORF1ab:T2087I (6525C>T), ORF1ab:T2183I (6813C>T), ORF1ab:F2979_S2981del (9200_9208delTTTGATTCT), ORF1ab:E2982K (9209G>A), ORF1ab:Y3649C (11211A>G), ORF1ab:P4715L (14408C>T), ORF1ab:A5441G (16586C>G), ORF1ab:G6869C (20869G>T), ORF1a:D33E (364C>A), ORF1a:V337F (1274G>T), ORF1a:T2087I (6525C>T), ORF1a:T2183I (6813C>T), ORF1a:F2979_S2981del (9200_9208delT…	Asia / Iran	unknown	unknown	unknown	Throat swab	Human Genetic Research Center, Kawsar Biotech Company
