## Supplementary material for "Disease waves of SARS-CoV-2 in Iran closely mirror global pandemic trends": Table S3

### Sheet: Sheet1
No.	Mutation	Frequency	Percent (%)
1	D614G	324	0.905028
2	Y144del	110	0.307263
3	N501Y	106	0.296089
4	A570D	105	0.293296
5	T716I	104	0.290503
6	S982A	103	0.287709
7	D1118H	103	0.287709
8	P681H	101	0.282123
9	H69_V70del	98	0.273743
10	I210del	84	0.234637
11	S477N	79	0.22067
12	D138Y	72	0.201117
13	L699I	50	0.139665
14	I100T	49	0.136872
15	P681R	16	0.0446927
16	L452R	16	0.0446927
17	T478K	13	0.0363128
18	T19R	13	0.0363128
19	E156G/F157_R158del	13	0.0363128
20	D950N	13	0.0363128
21	G142D	11	0.0307263
22	A222V	8	0.0223464
23	T95I	6	0.0167598
24	T22I	6	0.0167598
25	L5F	6	0.0167598
26	W104C	5	0.0139665
27	T859N	5	0.0139665
28	V1264L	4	0.0111732
29	Q675R	4	0.0111732
30	E1202Q	4	0.0111732
31	Q675H	3	0.00837989
32	L242_L244del	3	0.00837989
33	H655Y	3	0.00837989
34	E484K	3	0.00837989
35	A701V	3	0.00837989
36	A27V	3	0.00837989
37	T732I	2	0.00558659
38	T678I	2	0.00558659
39	T1117I	2	0.00558659
40	R214P	2	0.00558659
41	R102S	2	0.00558659
42	Q677H	2	0.00558659
43	Q52H	2	0.00558659
44	Q14H	2	0.00558659
45	Q1071H	2	0.00558659
46	P1162S	2	0.00558659
47	K417N	2	0.00558659
48	I1130M	2	0.00558659
49	H49Y	2	0.00558659
50	H1101Y	2	0.00558659
51	H1101D	2	0.00558659
52	G181V	2	0.00558659
53	F490S	2	0.00558659
54	E484Q	2	0.00558659
55	E180K	2	0.00558659
56	E1150A	2	0.00558659
57	D936Y	2	0.00558659
58	D80Y	2	0.00558659
59	D80A	2	0.00558659
60	D215Y	2	0.00558659
61	D138H	2	0.00558659
62	A879S	2	0.00558659
63	A771S	2	0.00558659
64	Y837H	1	0.0027933
65	Y365C	1	0.0027933
66	Y144H	1	0.0027933
67	V826M	1	0.0027933
68	V483A	1	0.0027933
69	V143del/Y144D	1	0.0027933
70	V127F	1	0.0027933
71	V1122L	1	0.0027933
72	T998P	1	0.0027933
73	T859I	1	0.0027933
74	T678S	1	0.0027933
75	T676S	1	0.0027933
76	T572I	1	0.0027933
77	T20A	1	0.0027933
78	S939F	1	0.0027933
79	S929T	1	0.0027933
80	S929I	1	0.0027933
81	S810L	1	0.0027933
82	S704L	1	0.0027933
83	S60F	1	0.0027933
84	S151I	1	0.0027933
85	S1242N	1	0.0027933
86	S112L	1	0.0027933
87	R78M	1	0.0027933
88	R765L	1	0.0027933
89	Q613H	1	0.0027933
90	P479L	1	0.0027933
91	P272L	1	0.0027933
92	P1069T	1	0.0027933
93	N919D	1	0.0027933
94	N709K	1	0.0027933
95	N188S	1	0.0027933
96	M177I	1	0.0027933
97	M1237I	1	0.0027933
98	M1229I	1	0.0027933
99	L54F	1	0.0027933
100	L293P	1	0.0027933
101	L18F	1	0.0027933
102	L1141W	1	0.0027933
103	K964R	1	0.0027933
104	K77T	1	0.0027933
105	K77R	1	0.0027933
106	K558N	1	0.0027933
107	K202R	1	0.0027933
108	K1205R	1	0.0027933
109	K1191N	1	0.0027933
110	K1073M	1	0.0027933
111	I68T	1	0.0027933
112	H69Y	1	0.0027933
113	H655R	1	0.0027933
114	H146Q	1	0.0027933
115	G261R	1	0.0027933
116	G1219C	1	0.0027933
117	G1124V	1	0.0027933
118	G1099C	1	0.0027933
119	F79L	1	0.0027933
120	F1256L	1	0.0027933
121	E154K	1	0.0027933
122	E1150D	1	0.0027933
123	D614N	1	0.0027933
124	D574Y	1	0.0027933
125	D253G	1	0.0027933
126	D215G	1	0.0027933
127	D1260Y	1	0.0027933
128	D1260H	1	0.0027933
129	D1199N	1	0.0027933
130	D1163Y	1	0.0027933
131	D1146H	1	0.0027933
132	D1146E	1	0.0027933
133	C1248F	1	0.0027933
134	C1243F	1	0.0027933
135	C1235F	1	0.0027933
136	A706V	1	0.0027933
137	A344S	1	0.0027933
138	A163T	1	0.0027933
139	A163M	1	0.0027933
140	A1070S	1	0.0027933
141	A1020S	1	0.0027933
